# Effect of face-covering use on adherence to other COVID-19 protective behaviours: a systematic review

**DOI:** 10.1101/2023.04.11.23288200

**Authors:** Adam Millest, Sidra Saeed, Charles Symons, Holly Carter

**Affiliations:** Behavioural Science and Insights Unit (BSIU), UKHSA, London, United Kingdom

## Abstract

During the COVID-19 pandemic, concerns were raised that face covering use may elicit risk compensation; a false sense of security resulting in reduced adherence to other protective behaviours such as physical distancing. This systematic review aimed to investigate the effect of face covering use on adherence to other COVID-19 related protective behaviours. Medline, Embase, PsychInfo, EmCare, medRxiv preprints, Research Square and WHO COVID-19 Research Database were searched. All primary research studies published from 1 January 2020 to 17^th^ May 2022 which investigated the effect of face covering use on adherence to other protective behaviours in public settings during the COVID-19 pandemic were included. Papers were selected and screened in accordance with the PRISMA framework. Backwards and forwards citation searches of included papers were also conducted on 16^th^ September 2022, with eligible papers published between 1^st^ January 2020 and that date being included. A quality appraisal including risk of bias was assessed using the Academy of Nutrition and Dietetics’ Quality Criteria Checklist. This review is registered on PROSPERO, number CRD42022331961. 47 papers were included, with quality ranging from low to high. These papers investigated the effects of face covering use and face covering policies on adherence to six categories of behaviour: physical distancing; mobility; face-touching; hand hygiene; close contacts; and generalised protective behaviour. Results reveal no consistent evidence for or against risk compensation, with findings varying according to behaviour and across study types. There is a suggestion that face covering use might reduce face-touching and face covering mandates might increase mobility, though the lack of robust evidence means these are tentative claims. Evidence on the other protective behaviours is largely inconsistent, and therefore confident conclusions cannot be made in these areas. Any policy decisions related to face coverings must consider the inconsistencies and caveats in this evidence base.
