## Supplementary material for "Effect of face-covering use on adherence to other COVID-19 protective behaviours: a systematic review": S1 Appendix

### Sheet: Strategies
	Ovid Medline		Ovid Embase and Ovid EmCare		Ovid Psycinfo	medRxiv and Research Square (via covid portfolio), WHO COVID-19 database
1	mask*.tw,kw.	1	mask*.tw,kw.	1	mask*.tw.
2	(face-mask* or facemask*).tw,kw.	2	(face-mask* or facemask*).tw,kw.	2	(face-mask* or facemask*).tw.	(mask* OR facemask* OR covering* OR facecovering* OR respirator OR respirators OR "respiratory protective equipment" OR FFP* OR N95* OR "filtering facepiece" OR faceshield* OR "face shield*") AND ("physical distancing" OR "social distancing" OR "close contact*" OR "physical contact*" OR "interpersonal distance" OR crowding OR "social interaction*" OR "protective behaviour*" OR "protective behavio…
3	((face or head) adj2 cover*).tw,kw.	3	((face or head) adj2 cover*).tw,kw.	3	((face or head) adj2 cover*).tw.
4	(face-cover* or facecover*).tw,kw.	4	(face-cover* or facecover*).tw,kw.	4	(face-cover* or facecover*).tw.
5	(cloth* adj2 (cover* or protect*)).tw,kw.	5	(cloth* adj2 (cover* or protect*)).tw,kw.	5	(cloth* adj2 (cover* or protect*)).tw.
6	(respirator or respirators).tw,kw.	6	(respirator or respirators).tw,kw.	6	(respirator or respirators).tw.
7	(mouth adj2 (cover* or protect*)).tw,kw.	7	(mouth adj2 (cover* or protect*)).tw,kw.	7	(mouth adj2 (cover* or protect*)).tw.
8	(nose adj2 (cover* or protect*)).tw,kw.	8	(nose adj2 (cover* or protect*)).tw,kw.	8	(nose adj2 (cover* or protect*)).tw.
9	respiratory protective equipment.tw,kw.	9	respiratory protective equipment.tw,kw.	9	respiratory protective equipment.tw.
10	(FFP1* or FFP2* or FFP3*).tw,kw.	10	(FFP1* or FFP2* or FFP3*).tw,kw.	10	(FFP1* or FFP2* or FFP3*).tw.
11	N95*.tw,kw.	11	N95*.tw,kw.	11	N95*.tw.
12	FRSM.tw,kw.	12	FRSM.tw,kw.	12	FRSM.tw.
13	filtering facepiece.tw,kw.	13	filtering facepiece.tw,kw.	13	filtering facepiece.tw.
14	(faceshield* or face shield*).tw,kw.	14	(faceshield* or face shield*).tw,kw.	14	(faceshield* or face shield*).tw.
15	(visor* or vizor*).tw,kw.	15	(visor* or vizor*).tw,kw.	15	(visor* or vizor*).tw.
16	Masks/	16	mask/ or cloth mask/ or face mask/ or filtering facepiece respirator/ or surgical mask/	16	personal protective equipment/
17	exp Respiratory Protective Devices/	17	exp air-purifying respirator/ or respiratory protection/	17	1 or 2 or 3 or 4 or 5 or 6 or 7 or 8 or 9 or 10 or 11 or 12 or 13 or 14 or 15 or 16
18	1 or 2 or 3 or 4 or 5 or 6 or 7 or 8 or 9 or 10 or 11 or 12 or 13 or 14 or 15 or 16 or 17	18	1 or 2 or 3 or 4 or 5 or 6 or 7 or 8 or 9 or 10 or 11 or 12 or 13 or 14 or 15 or 16 or 17	18	physical distancing.tw.
19	physical distancing.tw,kw.	19	physical distancing.tw,kw.	19	social distancing.tw.
20	social distancing.tw,kw.	20	social distancing.tw,kw.	20	close contact*.tw.
21	close contact*.tw,kw.	21	close contact*.tw,kw.	21	physical contact*.tw.
22	physical contact*.tw,kw.	22	physical contact*.tw,kw.	22	interpersonal distance.tw.
23	interpersonal distance.tw,kw.	23	interpersonal distance.tw,kw.	23	crowding.tw.
24	crowding.tw,kw.	24	crowding.tw,kw.	24	social interaction*.tw.
25	social interaction*.tw,kw.	25	social interaction*.tw,kw.	25	(protective behaviour* or protective behavior*).tw.
26	(protective behaviour* or protective behavior*).tw,kw.	26	(protective behaviour* or protective behavior*).tw,kw.	26	(risky behaviour* or risky behavior*).tw.
27	(risky behaviour* or risky behavior*).tw,kw.	27	(risky behaviour* or risky behavior*).tw,kw.	27	(protective measure* or public health measure*).tw.
28	(protective measure* or public health measure*).tw,kw.	28	(protective measure* or public health measure*).tw,kw.	28	hand hygiene.tw.
29	hand hygiene.tw,kw.	29	hand hygiene.tw,kw.	29	(hand* adj2 wash*).tw.
30	(hand* adj2 wash*).tw,kw.	30	(hand* adj2 wash*).tw,kw.	30	handwash*.tw.
31	handwash*.tw,kw.	31	handwash*.tw,kw.	31	(touch* adj2 face).tw.
32	(touch* adj2 face).tw,kw.	32	(touch* adj2 face).tw,kw.	32	face-touch*.tw.
33	face-touch*.tw,kw.	33	face-touch*.tw,kw.	33	eye-touch*.tw.
34	eye-touch*.tw,kw.	34	eye-touch*.tw,kw.	34	(touch* adj2 eye*).tw.
35	(touch* adj2 eye*).tw,kw.	35	(touch* adj2 eye*).tw,kw.	35	(isolation or isolating).tw.
36	(isolation or isolating).tw,kw.	36	(isolation or isolating).tw,kw.	36	self-isolat*.tw.
37	self-isolat*.tw,kw.	37	self-isolat*.tw,kw.	37	quarantin*.tw.
38	quarantin*.tw,kw.	38	quarantin*.tw,kw.	38	(stay* adj2 home).tw.
39	(stay* adj2 home).tw,kw.	39	(stay* adj2 home).tw,kw.	39	time at home.tw.
40	time at home.tw,kw.	40	time at home.tw,kw.	40	(number adj2 visit*).tw.
41	(number adj2 visit*).tw,kw.	41	(number adj2 visit*).tw,kw.	41	community mobility.tw.
42	community mobility.tw,kw.	42	community mobility.tw,kw.	42	(socialis* or socializ*).tw.
43	(socialis* or socializ*).tw,kw.	43	(socialis* or socializ*).tw,kw.	43	lockdown*.tw.
44	lockdown*.tw,kw.	44	lockdown*.tw,kw.	44	(risk compensation or risk-compensation).tw.
45	(risk compensation or risk-compensation).tw,kw.	45	(risk compensation or risk-compensation).tw,kw.	45	compliance.tw.
46	compliance.tw,kw.	46	compliance.tw,kw.	46	Physical Distancing/
47	Physical Distancing/	47	social distancing/	47	Crowding/
48	Crowding/	48	"crowding (area)"/	48	Social Interaction/
49	Social Interaction/	49	Social Interaction/	49	exp behavior change/
50	Dangerous Behavior/	50	exp risk behavior/	50	Risk Reduction Behavior/
51	Risk Reduction Behavior/	51	Social Behavior/	51	Risk-Taking/
52	Risk-Taking/	52	exp hand washing/	52	Social Behavior/
53	Social Behavior/	53	exp isolation/	53	Social Isolation/
54	exp Hand Hygiene/	54	exp quarantine/	54	Quarantine/
55	Social Isolation/	55	Social Norms/	55	Social Norms/
56	Quarantine/	56	exp lockdown/	56	or/18-55
57	Social Norms/	57	or/19-56	57	exp SARS-CoV-2/
58	or/19-55	58	exp severe acute respiratory syndrome coronavirus 2/ or coronavirus disease 2019/ or experimental coronavirus disease 2019/	58	exp COVID-19/
59	exp SARS-CoV-2/	59	(corona* adj1 (virus* or viral*)).ti,ab,kf.	59	(corona* adj1 (virus* or viral*)).tw.
60	exp COVID-19/	60	(CoV not (Coefficien* or co-efficien* or covalent* or covington or covariant* or covarianc* or "cut-off value*" or "cutoff value*" or "cut-off volume*" or "cutoff volume*" or "combined optimi?ation value*" or "central vessel trunk" or CoVR or CoVS)).ti,ab,kf.	60	(CoV not (Coefficien* or "co-efficien*" or covalent* or Covington* or covariant* or covarianc* or "cut-off value*" or "cutoff value*" or "cut-off volume*" or "cutoff volume*" or "combined optimi?ation value*" or "central vessel trunk*" or CoVR or CoVS)).tw.
61	(corona* adj1 (virus* or viral*)).tw,kw,kf.	61	(coronavirus* or 2019nCoV* or 19nCoV* or "2019 novel*" or Ncov* or "n-cov" or "SARSCoV-2*" or "SARSCoV-2*" or SARSCoV2* or "SARS-CoV2*" or "severe acute respiratory syndrome*" or COVID*2).ti,ab,kf.	61	(coronavirus* or 2019nCoV* or 19nCoV* or "2019 novel*" or Ncov* or "n-cov" or "SARS-CoV-2*" or "SARSCoV-2*" or SARSCoV2* or "SARS-CoV2*" or "severe acute respiratory syndrome*" or COVID*2).tw.
62	(CoV not (Coefficien* or "co-efficien*" or covalent* or Covington* or covariant* or covarianc* or "cut-off value*" or "cutoff value*" or "cut-off volume*" or "cutoff volume*" or "combined optimi?ation value*" or "central vessel trunk*" or CoVR or CoVS)).tw,kw,kf.	62	or/58-61	62	57 or 58 or 59 or 60 or 61
63	(coronavirus* or 2019nCoV* or 19nCoV* or "2019 novel*" or Ncov* or "n-cov" or "SARS-CoV-2*" or "SARSCoV-2*" or SARSCoV2* or "SARS-CoV2*" or "severe acute respiratory syndrome*" or COVID*2).tw,kw,kf.	63	18 and 57 and 62	63	17 and 56 and 62
64	exp COVID-19 Vaccines/	64	limit 63 to yr="2020 - 2022"	64	limit 63 to yr="2020 - 2022"
65	exp COVID-19 Testing/	65	limit 64 to conference abstracts
66	or/59-65	66	64 not 65
67	18 and 58 and 66
68	limit 67 to yr="2020 - 2022"
